# Variant curation of the largest compendium of *FOXL2* coding and non-coding sequence and structural variants in BPES

**DOI:** 10.64898/2026.02.24.25339471

**Authors:** Charlotte Matton, Julie Van De Velde, Marieke De Bruyne, Stijn Van De Sompele, Sally Hooghe, Hannes Syryn, Miriam Bauwens, Eva D’haene, Annelies Dheedene, Martine Cools, Shoko Komatsuzaki, Ewelina Preizner-Rzucidło, Alison Ross, Christine Armstrong, Wendy Watkins, Andrew Shelling, Andrea L Vincent, Catherine Cassiman, Sascha Vermeer, David J Bunyan, Hannah Verdin, Elfride De Baere

**Affiliations:** Department of Biomolecular Medicine, Ghent University, Ghent, Belgium; Center for Medical Genetics Ghent, Ghent University Hospital, Ghent, Belgium; Department of Pediatric Endocrinology, Ghent University Hospital, Ghent, Belgium; Department of Internal Medicine and Pediatrics, Ghent University, Ghent, Belgium; Institute of Human Genetics, University of Würzburg, Biozentrum Am Hubland, Würzburg, Germany; Department of Molecular Genetics, Institute of Pediatrics, Jagiellonian University Medical College, Krakow, Poland; North of Scotland Regional Genetics Service, Laboratory Genetics, Aberdeen Royal Infirmary, Foresterhill, Aberdeen, AB25 2ZD, UK; Department of Obstetrics and Gynaecology, Faculty of Medical and Health Sciences, The University of Auckland, Auckland 1142, New Zealand; Centre for Cancer Research, Faculty of Medical and Health Sciences, The University of Auckland, Auckland 1142, New Zealand; Department of Ophthalmology, Faculty of Medical and Health Sciences, The University of Auckland, Auckland 1142, New Zealand; Department of Ophthalmology, Leuven University Hospital, Louvain, Belgium; Centre of Human Genetics, University Hospitals Leuven, Louvain, Belgium; Wessex Regional Genomics Laboratory, Salisbury District Hospital, Salisbury, Wiltshire, SP2 8BJ, UK; Faculty of Medicine, University of Southampton, Southampton, Hampshire, SO16 6YD, UK

## Abstract

Heterozygous *FOXL2* (non-)coding sequence and structural variants (SVs) lead to blepharophimosis, ptosis and epicanthus inversus syndrome (BPES), a rare, autosomal dominant developmental disorder characterized by a completely penetrant eyelid malformation and incompletely penetrant primary ovarian insufficiency (POI).

We collected variants from our in-house database, generated via clinical genetic testing and downstream research testing in the Center for Medical Genetics Ghent, Belgium (2001-2024), and via literature and other resources in the same period. All retrieved variants were categorized using ACMG/AMP classifications to increase the knowledge of pathogenicity.

We collected 413 unique genetic defects of the *FOXL2* region, including 76 novel variants, in 864 index patients. Of these, 87% of patients were identified with a coding *FOXL2* sequence variant. The polyalanine tract is a known mutational hotspot of *FOXL2*, illustrated here by the high percentage of pathogenic polyalanine expansions (24%). Furthermore, the molecular spectrum in typical BPES index patients is characterized by 8% coding deletions and 3% deletions located up- and downstream of *FOXL2*. The remaining 2% carry translocations along with chromosomal rearrangements of 3q23.

This uniform and structured reclassification, incorporating the largest dataset of variants implicated in *FOXL2*-associated disease so far, will improve both the diagnosis as well as genetic counselling for individuals with BPES.
