## Supplemental Table 1 for "Variant curation of the largest compendium of *FOXL2* coding and non-coding sequence and structural variants in BPES"

### Sheet: Blad1
Variant Type	Novel	DNA variant	Predicted protein effect	ACMG-AMP classification		Phenotype	Number of reported cases in our BPES cohort	Numer of reported index BPES cases in literature	Variant reference	Reference
Frameshift		c.18del	p.(Glu7Serfs*143)	LP	PM2, PP4_PM, PVS1_PS1	BPES		1	634966	Bunyan & Thomas, 2019
		c.19_95del	p.(Glu9Argfs*61)	P	PM2, PP4_PM, PVS1_PS1, PS3, PP1_PS	BPES with amenorrhoea and infertillity		1		Chai et al., 2017
		c.40del	p.(Ala14Profs*136)	P	PM2, PS4_PP, PP4_PM, PVS1_PS1, PP1	BPES	2			Beysen et al., 2008; Current study
		c.43del	p.(Leu15Cysfs*135)	LP	PM2, PP4_PM, PVS1_PS1	BPES		1	369887
		c.50delinsTA	p.(Ala17Valfs*79)	LP	PM2, PP4_PM, PVS1_PS1, PM6	BPES		1		Hu et al., 2011
		c.52_53del	p.(Pro18Argfs*77)	LP	PM2, PP4_PM, PVS1_PS1	BPES with POI		1	634967	Bunyan & Thomas, 2019
		c.53_54del	p.(Pro18Argfs*77)	P	PM2, PS4_PP, PP4_PM, PVS1_PS1, PP1	BPES with POI	2			De Baere et al., 2001; Current study
		c.54del	p.(Glu19Argfs*131)	LP	PM2, PP4_PM, PVS1_PS1, PP1	BPES		1		Y. Wang et al., 2022
		c.55del	p.(Glu19Argfs*131)	P	PM2, PP4_PM, PVS1_PS1, PP1_PM	BPES		1		Udar et al., 2003
	X	c.75_78del	p.(Lys25Asnfs*124)	LP	PM2, PP4_PM, PVS1_PS1, PP1	BPES	1			Current study
		c.102dup	p.(Gly35Argfs*61)	LP	PM2, PP4_PM, PVS1_PS1	BPES		1	rs1553752945
		c.112_158delinsCCGGCGCACGCG	p.(Gly38Profs*46)	LP	PM2, PP4_PM, PVS1_PS1, PP1	BPES		1		Niu et al., 2018
	X	c.119del	p.(Gly40Valfs*110)	LP	PM2_PP, PP4_PM, PVS1_PS1	BPES	1			Current study
	X	c.136_137del	p.(Pro46Glyfs*49)	P	PM2, PP4_PM, PVS1_PS1, PP1	BPES	1			Current study
		c.167del	p.(Pro56Argfs*94)	P	PM2, PS4_PP, PP4_PM, PVS1_PS1, PP1	BPES	3			De Baere et al., 2001; Beysen et al., 2008
		c.172_176delTCGTA	p.(Ser58Argfs*36)	LP	PM2, PP4_PM, PVS1_PS1	BPES		1		Duarte et al., 2017
		c.174_186del	p.(Tyr59Serfs*87)	LP	PM2, PP4_PM, PVS1_PS1, PM6	BPES		1		Bunyan & Thomas, 2019
		c.179del	p.(Val60Glyfs*90)	LP	PM2, PP4_PM, PVS1_PS1, PM6	BPES	1			Beysen et al., 2008
		c.216del	p.(Lys73Argfs*77)	LP	PM2, PP4_PM, PVS1_PS1	BPES		1		Nallathambi et al., 2008
		c.290del	p.(Gly97Alafs*53)	LP	PM2, PP4_PM, PVS1_PS1	BPES		1		Chacón-Camacho et al., 2019
		c.290_294del	p.(Gly97Alafs*3)	LP	PM2, PP4_PM, PVS1_PS1, PP1	BPES	1			Beysen et al., 2008
	X	c.328del	p.(Glu110Serfs*40)	LP	PM2, PP4_PM, PVS1_PS1	BPES	1			Current study
		c.331dup	p.(Cys111Leufs*128)	LP	PM2, PP4_PM, PVS1_PS1, PP1	BPES	1			De Baere et al., 2001
		c.338del	p.(Ile113Thrfs*37)	LP	PM2, PP4_PM, PVS1_PS1	BPES		1	rs1057516158
		c.353_476dup	p.(His159Glnfs*121)	LP	PM2, PP4_PM, PVS1_PS1	BPES		1	rs1553752890
		c.387del	p.(Leu130Trpfs*20)	LP	PM2, PP4_PM, PVS1_PS1, PM6	BPES		1		Bunyan & Thomas, 2019
	X	c.395del	p.(Pro132Argfs*18)	LP	PM2, PP4_PM, PVS1_PS1, PP1	BPES	1			Current study
		c.397delGinsAT	p.(Ala133Ilefs*106)	P	PM2, PS4_PP, PP4_PM, PVS1_PS1, PP1	BPES with POI	1			Beysen et al., 2008
		c.399del	p.(Cys134Alafs*16)	LP	PM2, PP4_PM, PVS1_PS1	BPES		1		Bunyan & Thomas, 2019
		c.411_412del	p.(Met137Ilefs*101)	LP	PM2, PP4_PM, PVS1_PS1	BPES		1		Y. Wang et al., 2022
		c.435_457del	p.(Arg146Profs*85)	LP	PM2, PP4_PM, PVS1_PS1, PM6	BPES	1			De Baere et al., 2001
		c.445_469dup	p.(Pro157Hisfs*90)	LP	PM2, PP4_PM, PVS1_PS1	BPES		1		Bunyan & Thomas, 2019
		c.448del	p.(Lys150Argfs*121)	LP	PM2, PP4_PM, PVS1_PS1, PM6	BPES with POI		1		Settas et al., 2015
		c.462_468del	p.(Pro156Argfs*113)	P	PM2, PP4_PS, PVS1_PS1, PM6	BPES with POI and infertillity		1		Yang et al., 2018
	X	c.467_473del	p.(Pro156Argfs*113)	P	PM2, PP4_PM, PVS1_PS1, PS2	BPES	1			Current study
		c.475dup	p.(His159Profs*80)	P	PM2, PP4_PM, PVS1_PS1, PP1_PS	BPES		1		Jiang et al., 2013
	X	c.495dup	p.(Leu166Alafs*73)	LP	PM2, PP4_PM, PVS1_PS1	BPES	1			Current study
	X	c.501del	p.(Phe167Leufs*104)	P	PM2, PP4_PM, PVS1_PS1, PM6	BPES	1			Current study
		c.525del	p.(Cys176Alafs*95)	LP	PM2, PP4_PM, PVS1_PS1	BPES		1		Bunyan & Thomas, 2019
		c.533_542del	p.(Val178Alafs*90)	LP	PM2, PP4_PM, PVS1_PS1	BPES		1		Y. Wang et al., 2022
		c.547del	p.(Ala183Profs*88)	LP	PM2_PP, PP4_PM, PVS1_PS1	BPES		1		Y. Wang et al., 2022
		c.549dup	p.(Asp184Argfs*55)	LP	PM2, PP4_PM, PVS1_PS1	BPES		1		Bunyan & Thomas, 2019
		c.551dup	p.(Asp184Glufs*55)	LP	PM2, PP4_PM, PVS1_PS1	BPES		1		Bunyan & Thomas, 2019
		c.556dup	p.(Tyr186Leufs*53)	LP	PM2, PP4_PM, PVS1_PS1	BPES	1			Beysen et al., 2008
		c.576dup	p.(Lys193Glnfs*46)	P	PM2, PS4_PM, PP4_PM, PVS1_PS1, PP1	BPES	4	2		Beysen et al., 2008; Chacón-Camacho et al., 2019; Current study
		c.576del	p.(Lys193Serfs*78)	P	PM2, PS4_PP, PP4_PS, PVS1_PS1	BPES with POI	1	1		Meng et al., 2022; current study
	X	c.593del	p.(Gly198Alafs*73)	LP	PM2, PP4_PP, PVS1_PS1	BPES	1			Current study
		c.618del	p.(Pro207Argfs*64)	LP	PM2, PP4_PM, PVS1_PS1	BPES		1	rs1057516165
		c.627del	p.(Ser211Hisfs*60)	P	PM2, PP4_PS, PVS1_PS1, PM6	BPES with secondary amenorrhoea		1		Corrêa et al., 2010
		c.630_651dup	p.(Cys218Leufs*28)	LP	PM2, PP4_PM, PVS1_PS1	BPES		1	rs1057516166
		c.635_642del	p.(Pro212Leufs*24)	P	PM2, PP4_PM, PVS1_PS1, PP1_PM	BPES		1		F. Li et al., 2018
		c.662_689del	p.(Ala221Glyfs*41)	LP	PM2, PP4_PM, PP5, PVS1_PS1	BPES		1	rs1057516170
		c.669_681del	p.(Ala224Glnfs*43)	LP	PM2, PP4_PM, PVS1_PS1	BPES		1		Bunyan & Thomas, 2019
		c.674_695del	p.(Ala225Glufs*39)	LP	PM2, PP4_PM, PVS1_PS1	BPES		1	rs1057516172
		c.675_690del	p.(Ala226Leufs*40)	LP	PM2, PP4_PM, PVS1_PS1	BPES		1		Y. Wang et al., 2022
	X	c.675_705del	p.(Ala226Profs*35)	LP	PM2, PP4_PM, PVS1_PS1	BPES	1			Current study
		c.675_714del	p.(Ala226Leufs*32)	LP	PM2, PP4_PM, PVS1_PS1	BPES with POI		1		Meng et al., 2022
		c.675_769dup	p.(Pro257Argfs*46)	LP	PM2, PP4_PM, PVS1_PS1	BPES		1		Bunyan & Thomas, 2019
		c.675_1008del	p.(Ala226Profs*19)	LP	PM2, PP4_PM, PVS1_PS1	BPES with hypopituitarism		1		Castets et al., 2020
		c.678_705del	p.(Ala227Profs*35)	LP	PM2, PP4_PM, PVS1_PS1	BPES		1	rs1057516174
		c.684del	p.(Ala229Leufs*42)	LP	PM2, PP4_PM, PVS1_PS1	BPES		1		Y. Wang et al., 2022
		c.702_715del	p.(Gly235Trpfs*294)	LP	PM2, PP4_PM, PVS1_PS2, PP1	BPES		1		Cha et al., 2003
		c.704del	p.(Gly235Alafs*36)	LP	PM2, PP4_PM, PVS1_PS2	BPES		2		Z. Zhou et al., 2010
		c.708del	p.(Gly237Valfs*34)	LP	PM2, PP4_PM, PVS1_PS2	BPES		1		Y. Wang et al., 2022
		c.708dup	p.(Gly237Argfs*2)	LP	PM2, PP4_PM, PVS1_PS2	BPES	1			De Baere et al., 2001
		c.710del	p.(Gly237Valfs*34)	P	PM2_PP, PS4_PP, PP4_PM, PVS1_PS2, PM6	BPES	1	1		Beysen et al., 2008; Y. Wang et al., 2022
		c.715del	p.(Pro239Leufs*32)	LP	PM2, PP4_PM, PVS1_PS2, PP1	BPES		1		Tang et al., 2006
	X	c.735del	p.(Lys246Argfs*25)	LP	PM2, PP4_PM, PVS1_PS2, PP1	BPES	1			Current study
		c.748_749del	p.(Gly250Profs*283)	LP	PM2, PP4_PM, PVS1_PS2	BPES		1	rs1057516175
	X	c.749del	p.(Gly250Alafs*21)	P	PM2, PP4_PM, PVS1_PS2, PS2	BPES	2			Current study
		c.752_759del	p.(Pro251Leufs*280)	LP	PM2, PS4_PP, PP4_PM, PVS1_PS2	BPES with secondary amenorrhoea	2			De Baere et al., 2003; Current study
		c.757_758insAGGCG	p.(Ala253Glufs*20)	LP	PM2, PP4_PM, PVS1_PS2, PM6	BPES		1		Nallathambi et al., 2008
		c.766_769del	p.(Gly256Argfs*14)	LP	PM2, PP4_PM, PVS1_PS2, PP1	BPES	1			Beysen et al., 2008
		c.768dup	p.(Pro257Alafs*277)	LP	PM2, PS4_PP, PP4_PM, PVS1_PS2	BPES		2	rs2473812496	Duarte et al., 2017
	X	c.770dup	p.(Tyr258Valfs*276)	P	PM2, PP4_PM, PVS1_PS2, PS2	BPES	1			Current study
		c.773del	p.(Tyr258Serfs*13)	LP	PM2, PP4_PM, PVS1_PS2	BPES		1		Bunyan & Thomas, 2019
		c.775_778del	p.(Thr259Alafs*11)	LP	PM2, PP4_PM, PVS1_PS2	BPES		1	rs2107743541
		c.777dup	p.(Arg260Thrfs*274)	LP	PM2, PP4_PM, PP5, PVS1_PS2	BPES		1	rs1057516176
		c.804dup	p.(Gly269Argfs*265)	P	PM2_PP, PS4_PM, PP4_PM, PVS1_PS2, PP1_PS	BPES with secondary amenorrhoea	7	13	rs797044528	Bunyan & Thomas, 2019; De Baere et al., 2001; De Baere et al., 2003; Kaur et al., 2011; Kosaki et al., 2009; D. Li et al., 2009; Meng et al., 2022; Wang et al., 2007; Y. Wang et al., 2022; Current Study
		c.804del	p.(Gly269Alafs*2)	P	PM2, PS4_PM, PP4_PM, PVS1_PS2	BPES	2	2	rs797044528	Bunyan & Thomas, 2019; Beysen et al., 2008; Current study
	X	c.806dup	p.(Val270Argfs*264)	LP	PM2, PP4_PM, PVS1_PS2	BPES with POI	1			Current study
		c.827dup	p.(Leu277Profs*257)	LP	PM2, PP4_PM, PVS1_PS2	BPES		1	rs1057516178
	X	c.839del	p.(Pro280Argfs*76)	LP	PM2, PP4_PM, PVS1_PS2	BPES	1			Current study
		c.840_871del	p.(Ala283Serfs*240)	LP	PM2, PP4_PM, PP5, PVS1_PS2	BPES		1	rs1057516179
		c.841_842insT	p.(Pro281Leufs*253)	LP	PM2, PP4_PM, PVS1_PS2	BPES		1		Bunyan & Thomas, 2019
		c.841_857dup	p.(Pro287Argfs*75)	LP	PM2_PP, PP4_PM, PVS1_PS2	BPES	1	1	rs797044529	Current study
		c.843_859dup	p.(Pro287Argfs*75)	P	PM2_PP, PS4_PM, PP4_PM, PVS1_PS2, PP1	BPES with POI	30	36	rs672601359	Bunyan & Thomas, 2019; Chacón-Camacho et al., 2019; Cheng et al., 2018; De Baere et al., 2003; Beysen et al., 2008; Kaur et al., 2011; Krepelova et al., 2016; Meng et al., 2022; Y. Wang et al., 2022 Current Study
		c.843_865dup	p.(His289Argfs*75)	P	PM2, PP4_PM, PVS1_PS2_PM6	BPES with POI	1		rs797044530	Beysen et al., 2008
	X	c.846dup	p.(Ala283Argfs*251)	LP	PM2, PP4_PM, PVS1_PS2	BPES	1			Current study
		c.854del	p.(Pro285Argfs*71)	LP	PM2, PS4_PP, PP4_PM, PVS1_PS2, PM6	BPES		2	rs797044531	Or et al., 2006
		c.855_871dup	p.(His291Argfs*71)	P	PM2, PS4, PS4_PM, PP4_PM, PVS1_PS2, PP1_PM	BPES with secondary amenorrhoea and POI	14	24	rs797044532	Beysen et al., 2008; Bunyan & Thomas, 2019; Castets et al., 2020; Chacón-Camacho et al., 2019; Crisponi et al., 2001; Fan et al., 2011; Leon-Mateos et al., 2007; Lin et al., 2010; Udar et al., 2003; Y. Wang et al., 2022; Yang et al., 2017; Current Study
		c.855_871del	p.(Pro287Alafs*241)	LP	PM2, PS4_PM, PVS1_PS2, PP1	BPES with POI	3	4		Beysen et al., 2008; Bunyan & Thomas, 2019; Méduri et al., 2010; Y. Wang et al., 2022; Yamada et al., 2001; Current study
		c.856_857delinsA	p.(Pro286Ilefs*70)	LP	PM2, PP4_PM, PVS1_PS2	BPES		1	rs1057516180
		c.858_868dup	p.(Pro290Leufs*70)	P	PM2, PS4, PP4_PM, PVS1_PS2, PP1_PS	BPES with amenorrhoea and infertillity		1		Tan et al., 2015
	X	c.858_873dup	p.(Pro292Serfs*247)	LP	PM2, PP4_PM, PVS1_PS2	BPES	1			Current study
		c.858_874dup	p.(Pro292Leufs*70)	P	PM2, PS4_PM, PP4_PM, PVS1_PS2	BPES		4		Bunyan & Thomas, 2019; Ye et al., 2011
		c.860del	p.(Pro287Argfs*69)	P	PM2, PP4_PM, PVS1_PS2, PM6	BPES		1		Kaur et al., 2011
	X	c.866_867dup	p.(Pro290Thrfs*67)	LP	PM2, PP4_PM, PVS1_PS2	BPES	1			Current study
		c.871dup	p.(His291Glnfs*243)	LP	PM2, PP4_PM, PVS1_PS2	BPES		1		D. Li et al., 2009
	X	c.871_895del	p.(His291Cysfs*57)	LP	PM2, PP4_PM, PVS1_PS2	BPES	1			Current study
		c.872dup	p.(His291Glnfs*243)	LP	PM2, PP4_PM, PVS1_PS2	BPES with POI	1			Beysen et al., 2008
		c.876dup	p.(His293Alafs*241)	P	PM2, PP4_PM, PVS1_PS2, PP1_PM	BPES		1		Chouchene et al., 2010
		c.887dup	p.(His297Thrfs*237)	LP	PM2, PP4_PM, PVS1_PS2, PP1	BPES	1			Beysen et al., 2008
		c.892dup	p.(His298Profs*236)	LP	PM2, PP4_PM, PP5, PVS1_PS2	BPES		1	rs1057516181
		c.901_911dup	p.(Pro305Argfs*55)	P	PM2, PS4_PM, PP4_PM, PVS1_PS2, PM6	BPES with secondary amenorrhoea	1	2		Bunyan & Thomas, 2019; Martinez-Aguayo et al., 2014; Current study
		c.907_926dup	p.(His312Argfs*51)	LP	PM2, PP4_PM, PP5, PVS1_PS2	BPES		1	rs1057516182
		c.912_919dup	p.(Pro307Hisfs*52)	P	PM2, PS4, PS4_PP, PP4_PM, PVS1_PS2	BPES with POI	2			De Baere et al., 2001; Beysen et al., 2008
		c.915_934dup	p.(His312Argfs*51)	LP	PM2, PP4_PM, PVS1_PS2	BPES		1		Nallathambi et al., 2008
		c.919_920insACCGCCGC	p.(Pro307Hisfs*52)	LP	PM2, PP4_PM, PVS1_PS2	BPES		1		Duarte et al., 2017
		c.926del	p.(Pro309Hisfs*47)	LP	PM2, PP4_PM, PVS1_PS2	BPES	1			De Baere et al., 2003
		c.927dup	p.(Pro310Thrfs*224)	LP	PM2, PP4_PM, PVS1_PS2	BPES	1			De Baere et al., 2001
		c.935_997delinsGGCGGCGGCG	p.(His312Argfs*204)	LP	PM2, PP4_PM, PVS1_PS2	BPES		1		Bunyan & Thomas, 2019
		c.937_944dup	p.(Ala316Glyfs*43)	LP	PM2, PP4_PM, PVS1_PS2	BPES with POI		1		Bunyan & Thomas, 2019
		c.947_957del	p.(Ala316Glyfs*214)	LP	PM2, PS4_PP, PP4_PM, PVS1_PS2	BPES with primary amenorrhoea and infertillity	1	1		Beysen et al., 2008; Méduri et al., 2010
		c.948_955dup	p.(Pro319Argfs*40)	LP	PM2_PP, PS4_PP, PP4_PM, PVS1_PS2	BPES	1	1		Bunyan & Thomas, 2019; current study
		c.948_955del	p.(Pro317Glyfs*214)	P	PM2, PS4_PM, PP4_PM, PVS1_PS2	BPES with POI	1	3		Bunyan & Thomas, 2019; Krepelova et al., 2016; Udar et al., 2003; Current study
		c.949_956del	p.(Pro317Glyfs*214)	LP	PM2, PP4_PM, PVS1_PS2	BPES	1			Beysen et al., 2008
		c.951_961dup	p.(Gln321Argfs*39)	LP	PM2, PP4_PM, PVS1_PS2	BPES		1	rs1057516183
		c.959dup	p.(Gln321Profs*213)	LP	PM2, PP4_PM, PVS1_PS2	BPES		1		Fokstuen et al., 2003
		c.959del	p.(Gly320Alafs*36)	LP	PM2, PP4_PM, PVS1_PS2	BPES	1			Beysen et al., 2008
	X	c.965_978dup	p.(Pro327Serfs*34)	LP	PM2, PP4_PM, PVS1_PS2	BPES	1			Current study
		c.965_978del	p.(Leu322Profs*207)	LP	PM2, PP4_PM, PVS1_PS2	BPES		1		Y. Wang et al., 2022
		c.965_983dup	p.(Thr329Glnfs*211)	LP	PM2, PS4_PP, PP4_PM, PVS1_PS2	BPES	1	1		Bunyan & Thomas, 2019; current study
		c.971_984del	p.(Pro324Hisfs*205)	P	PM2, PP4_PM, PVS1_PS2, PM6	BPES	1			Beysen et al., 2008
		c.982del	p.(Ala328Profs*28)	LP	PM2, PP4_PM, PVS1_PS2	BPES		1	rs1057516184
		c.988dup	p.(Ala330Glyfs*204)	P	PM2, PP4_PM, PVS1_PS2, PM6	BPES with POI and infertillity		1		Yang et al., 2018
		c.993_995delinsA	p.(Pro333Glyfs*200)	LP	PM2, PP4_PM, PVS1_PS2	BPES		1		Y. Wang et al., 2022
		c.997_1045del	p.(Pro333Glyfs*7)	LP	PM2, PP4_PM, PVS1_PS2	BPES	1			Beysen et al., 2008
		c.998dup	p.(Ala334Glyfs*200)	LP	PM2_PP, PS4_PP, PP4_PM, PVS1_PS2	BPES	1	1		Bunyan & Thomas, 2019; current study
		c.1011del	p.(Thr338Profs*18)	LP	PM2, PP4_PM, PVS1_PM	BPES		1	rs1057516185
		c.1056del	p.(Glu352Aspfs*4)	LP	PM2, PP4_PM, PVS1_PS2	BPES	1			Beysen et al., 2008
	X	c.1078del	p.(Tyr360Thrfs*91)	LP	PM2, PP4_PM, PVS1_PM	BPES	1			Current study
	X	c.1084del	p.(Asp362Thrfs*89)	LP	PM2, PP4_PM, PVS1_PM	BPES	1			Current study
		c.1098del	p.(Thr367Profs*84)	LP	PM2, PP4_PM, PVS1_PM	BPES	1			De Baere et al., 2001
		c.1103del	p.(Gly368Alafs*83)	LP	PM2, PP4_PM, PVS1_PM	BPES		1		Bunyan & Thomas, 2019
Nonsense variants		c.15C>A	p.(Tyr5*)	LP	PM2_PP, PP4_PM, PVS1_PS	BPES		1	rs1057516139
	X	c.19G>T	p.(Glu7*)	LP	PM2, PP4_PM, PVS1_PS1	BPES	1			Current study
		c.55T>G	p.(Glu19*)	P	PM2, PP4_PM, PVS1_PS1, PP1_PM	BPES		1		Bunyan & Thomas, 2019
		c.76G>T	p.(Glu26*)	LP	PM2, PP4_PM, PVS1_PS1_PM6	BPES		1		Chacón-Camacho et al., 2019
		c.157C>T	p.(Gln53*)	P	PM2, PS4_PM, PP4_PM, PVS1_PS1, PP1_PM	BPES with POI and infertillity		3	rs104893737	Ramírez-Castro et al., 2002; Y. Wang et al., 2022
		c.171C>G	p.(Tyr57*)	LP	PM2_PP, PP4_PM, PVS1_PS1	BPES		1	rs1057516141
	X	c.177C>G	p.(Tyr59*)	LP	PM2, PP4_PM, PVS1_PS1	BPES	1			Current study
		c.214G>T	p.(Glu72*)	LP	PM2, PP4_PM, PVS1_PS1	BPES		2	rs2473815062	Y. Wang et al., 2022
		c.244C>T	p.(Gln82*)	P	PM2, PS4_PM, PP4_PM, PVS1_PS1, PM6	BPES	2	1		Beysen et al., 2008; Y. Wang et al., 2022
	X	c.249C>A	p.(Tyr83*)	LP	PM2, PP4_PM, PVS1_PS1	BPES	1			Current study
		c.249C>G	p.(Tyr83*)	LP	PM2, PP4_PM, PVS1_PS1, PP1	BPES	1			De Baere et al., 2001
		c.273C>G	p.(Tyr91*)	P	PM2, PS4_PP, PP4_PM, PVS1_PS1, PM6	BPES with POI and infertillity	1	1		Beysen et al., 2008; Nallathambi, Neethirajan, et al., 2007
		c.274G>T	p.(Glu92*)	LP	PM2, PP4_PM, PVS1_PS1, PS3_PP	BPES		1		Yan et al.2023
		c.293G>A	p.(Trp98*)	P	PM2, PS4_PP, PP4_PM, PVS1_PS1, PM6	BPES		3	rs1057516150	F. Li et al., 2021; Udar et al., 2003
		c.294G>A	p.(Trp98*)	P	PM2, PS4_PP, PP4_PM, PVS1_PS1, PS2	BPES	2			Beysen et al., 2008; Current study
		c.295C>T	p.(Gln99*)	P	PM2, PP4_PM, PVS1_PS1, PM6	BPES		1		Dollfus et al., 2003
	X	c.328G>T	p.(Glu110*)	LP	PM2, PP4_PM, PVS1_PS1	BPES	1			Current study
	X	c.331_332insA	p.(Cys111*)	LP	PM2, PP4_PM, PVS1_PS1	BPES	1			Current study
		c.340A>T	p.(Lys114*)	LP	PM2, PP4_PM, PVS1_PS1	BPES		1	rs1057516159
		c.352G>T	p.(Glu118*)	LP	PM2, PS4_PP, PP4_PM, PVS1_PS1	BPES	2			Beysen et al., 2008; Current study
		c.370A>T	p.(Lys124*)	LP	PM2, PP4_PM, PVS1_PS1	BPES		1		Duarte et al., 2017
		c.377_380dup	p.(Tyr127*)	LP	PM2, PP4_PM, PVS1_PS1	BPES		1		Bunyan & Thomas, 2019
		c.383G>A	p.(Trp128*)	P	PM2, PS4, PS4_PP, PP4_PM, PVS1_PS1	BPES		2		F. Li et al., 2021; Meng et al., 2022
		c.384G>A	p.(Trp128*)	P	PM2, PS4_PM, PP4_PM, PVS1_PS1, PP1	BPES	1	2		Bunyan & Thomas, 2019; Lin et al., 2010; Current study
		c.384del	p.(Trp128*)	LP	PM2, PP4_PM, PVS1_PS1	BPES		1		Bunyan & Thomas, 2019
		c.402C>A	p.(Cys134*)	LP	PM2, PP4_PM, PVS1_PS1	BPES		1		https://lovd.cmgg.be/search.php?select_db=FOXL2&srch=all
	X	c.403G>T	p.(Glu135*)	LP	PM2, PP4_PM, PVS1_PS1, PM6	BPES with POI	1			Current study
		c.415G>T	p.(Glu139*)	P	PM2, PS4, PS4_PP, PP4_PM, PVS1_PS1	BPES		2		F. Li et al., 2021; Udar et al., 2003
		c.481C>T	p.(Gln161*)	LP	PM2, PP4_PM, PVS1_PS1	BPES with POI		1		Meng et al., 2022
		c.490A>T	p.(Lys164*)	LP	PM2, PP4_PM, PVS1_PS1	BPES		1	rs1060499717
		c.500_501delinsAA	p.(Phe167*)	P	PM2, PP4_PM, PVS1_PS1, PM6	BPES with POI		1		Crisponi et al., 2001
	X	c.528C>A	p.(Cys176*)	LP	PM2, PP4_PM, PVS1_PS1	BPES	1			Current study
	X	c.564C>G	p.(Tyr188*)	LP	PM2, PP4_PM, PVS1_PS1	BPES	1			Current study
		c.577A>T	p.(Lys193*)	P	PM2, PP4_PM, PVS1_PS1, PM6	BPES		1		Chacón-Camacho et al., 2019
	X	c.582C>A	p.(Tyr194*)	LP	PM2, PP4_PM, PVS1_PS1	BPES	1			Current study
		c.582C>G	p.(Tyr194*)	LP	PM2, PS4_PP, PP4_PM, PVS1_PS1	BPES	1	1	rs1057516163	Beysen et al., 2008
		c.586C>T	p.(Gln196*)	P	PM2, PS4_PM, PP4_PM, PVS1_PS1	BPES	1	3	rs104893739	Meng et al., 2022; Udar et al., 2003; Current study
		c.608C>A	p.(Ser203*)	LP	PM2, PP4_PM, PVS1_PS1	BPES		1		Cha et al., 2003
		c.611G>A	p.(Trp204*)	P	PM2, PS4, PS4_PP, PP4_PM, PVS1_PS1, PP1_PS	BPES with hypopituitarism, POI and infertillity	1	2		Beysen et al., 2008; Castets et al., 2020; Cripsoni et al., 2001
		c.612G>A	p.(Trp204*)	LP	PM2, PP4_PM, PVS1_PS1	BPES		1	rs1057516164
	X	c.622C>T	p.(Gln208*)	LP	PM2, PP4_PP, PVS1_PS1	BPES	1			Current study
		c.632C>A	p.(Ser211*)	LP	PM2, PP4_PM, PVS1_PS2	BPES		1	rs1057516167
		c.655C>T	p.(Gln219*)	P	PM2, PS4_PM, PP4_PM, PVS1_PS1, PS3, PM6	BPES with POI and infertillity	3	7	rs104893741	Beysen et al., 2088; Crisponi et al., 2001; Kraoua et al., 2010; Meng et al., 2022; Tang et al., 2006; Ye et al., 2011; Current study
	X	c.736A>T	p.(Lys246*)	LP	PM2, PP4_PM, PVS1_PS2	BPES	1			Current study
		c.761C>A	p.(Ser254T*)	P	PM2, PS4, PS4_PP, PP4_PM, PVS1_PS2, PP1_PM	BPES	1	1		F. Li et al., 2021; Current study
	X	c.765C>A	p.(Tyr255*)	P	PM2, PP4_PP, PVS1_PS2, PS2	BPES	1			Current study
		c.765C>G	p.(Tyr255*)	P	PM2, PP4_PM, PVS1_PS2, PP1_PS	BPES		1		D. Li et al., 2009
		c.784C>T	p.(Gln262*)	LP	PM2_PP, PP4_PM, PVS1_PS2	BPES	1	1		Bunyan & Thomas, 2019; current study
		c.818C>A	p.(Ser273*)	LP	PM2_PP, PP4_PM, PVS1_PS2	BPES		1	rs1559921973	Bunyan & Thomas, 2019
		c.822C>G	p.(Tyr274*)	LP	PM2, PP4_PM, PVS1_PS2, PP1	BPES with secondary amenorrhoea	1			De Baere et al., 2003
		c.961C>T	p.(Gln321*)	LP	PM2, PP4_PM, PVS1_PM	BPES with POI and infertillity		1		Hongbo & Zhang, 2022
Missense variants		c.5T>G	p.(Met2Arg)	VUS	PM2, PP4_PM	BPES		1		Krepelova et al., 2016
		c.160A>G	p.(Lys54Glu)	LP	PM2_PP, PS4_PP, PP4_PM, PP3, PM1_PP	BPES	1	1		Bunyan & Thomas, 2019; current study
		c.162G>T	p.(Lys54Asn)	P	PM2, PP4_PM, PP3, PM1_PP, PP1_PS	BPES		1		H. Li & Gu, 2018
	X	c.163C>T	p.(Pro55Ser)	LP	PM2, PP4_PM, PP3, PM1_PP	BPES	1			Current study
	X	c.167C>A	p.(Pro56Gln)	LP	PM2, PP4_PM, PP3, PM1_PP	BPES with mental retardation	1			Current study
		c.169T>A	p.(Tyr57Asn)	LP	PM2, PS4, PS4_PP, PP4_PM, PP3, PM1_PP, PP1	BPES		2		Bunyan & Thomas, 2019; D. Li et al., 2009
		c.173C>G	p.(Ser58Trp)	LP	PM2, PP4_PM, PP3, PM5_PM, PM1_PP	BPES		1		Bunyan & Thomas, 2019
		c.173C>T	p.(Ser58Leu)	P	PM2, PS4_PP, PP4_PM, PP3, PM5, PM1, PS2	BPES	2	1		Beysen et al., 2008; F. Li et al., 2021; Current study
	X	c.175T>C	p.(Tyr59His)	LP	PM2, PP4_PM, PP3, PM1_PP	BPES with POI	1			Current study
		c.175T>G	p.(Tyr59Asp)	LP	PM2, PP4_PM, PP3, PM5_PP, PM1_PP	BPES		1		Bunyan & Thomas, 2019
	X	c.184C>G	p.(Leu62Val)	LP	PM2, PP4_PM, PP3, PM1_PP	BPES	1			Current study
		c.187A>C	p.(Ile63Leu)	LP	PM2, PP4_PM, PP3, PM5_PM, PM1_PP	BPES		1	rs1057516144
		c.188T>A	p.(Ile63Asn)	P	PM2, PS4_PM, PP4_PM, PP3, PM5_PP, PM1_PP, PP1	BPES		3		Bunyan & Thomas, 2019; Hu et al., 2020; Meng et al., 2022
		c.188T>C	p.(Ile63Thr)	LP	PM2, PP4_PM, PP3, PM5_PP, PM1_PP	BPES		1		Or et al., 2006
		c.193A>G	p.(Met65Val)	LP	PM2, PS4_PM, PP4_PM, PP3, PM5_PP, PM1_PP, PS2	BPES	1	2		Beysen et al., 2008; Bunyan & Thomas, 2019
		c.195G>A	p.(Met65Ile)	LP	PM2_PP, PP4_PM, PP3, PM5_PP, PM1_PP	BPES		1	rs1057516145
	X	c.196G>A	p.(Ala66Thr)	LP	PM2, PP4_PM, PP3, PM5_PM, PM1_PP	BPES	1			Current study
		c.197C>A	p.(Ala66Glu)	LP	PM2, PP4_PM, PP3, PM5_PM, PM1_PP	BPES		1		Krepelova et al., 2016
		c.197C>T	p.(Ala66Val)	P	PM2, PS4_PP, PP4_PM, PP3, PS1, PM1, PP1	BPES	1			Beysen et al., 2008
		c.205G>A	p.(Glu69Lys)	P	PM2, PS4_PP, PP4_PM, PM1, PS2	BPES	1	1		Beysen et al., 2008; Kaur et al., 2011
		c.208A>G	p.(Ser70Gly)	LP	PM2, PP4_PM, PP3, PM1_PP	BPES		1	rs1057516146
		c.223C>T	p.(Leu75Phe)	P	PM2, PS4, PS4_PM, PP4_PM, PP3, PM1_PP, PP1_PM	BPES with secondary amenorrhoea		3		F. Li et al., 2021; Grzechocińska et al., 2019; Xue et al., 2015
		c.230T>C	p.(Leu77Pro)	P	PM2, PS4_PM, PP4_PM, PP3, PM1, PM6	BPES	2	2		Bunyan & Thomas, 2019; current study
		c.233C>A	p.(Ser78Tyr)	LP	PM2_PP, PP4_PM, PP3, PM5_PP, PM1_PP	BPES		1	rs1057516147
		c.236G>T	p.(Gly79Val)	LP	PM2, PP4_PM, PP3, PM1_PP	BPES		1		F. Li et al., 2021
	X	c.238A>T	p.(Ile80Phe)	LP	PM2, PP4_PM, PP3, PM1	BPES	1			Current study
		c.239T>C	p.(Ile80Thr)	LP	PM2, PP4_PM, PP3, PM1	BPES	1			Beysen et al., 2008
		c.241T>C	p.(Tyr81His)	LP	PM2, PP4_PM, PP3, PM1_PP, PP1_PM	BPES		1		J. Wang et al., 2007
		c.251T>A	p.(Ile84Asn)	P	PM2, PS4_PP, PP4_PM, PP3, PM1	BPES with secondary amenorrhoea	1	1		Beysen et al., 2008; Yang et al., 2017
		c.251T>G	p.(Ile84Ser)	P	PM2, PP4_PM, PP3, PM5_PM, PM1_PP, PP1_PS	BPES with POI		1		Dollfus et al., 2003
		c.256G>C	p.(Ala86Pro)	VUS	PM2, PP4_PM, PM1_PP	BPES		1	rs1057516148
		c.262T>A	p.(Phe88Ile)	LP	PM2, PP4_PM, PP3, PM1_PP	BPES		1		Bunyan & Thomas, 2019
		c.266C>G	p.(Pro89Arg)	LP	PM2, PP4_PM, PP3, PM5_PP, PM1_PP	BPES		1		Bunyan & Thomas, 2019
		c.266C>A	p.(Pro89Gln)	LP	PM2, PP4_PM, PP3, PM5_PP, PM1_PP	BPES		1	rs1226344391
		c.269T>C	p.(Phe90Ser)	P	PM2, PP4_PM, PM1, PS3	BPES	1			Beysen et al., 2008
	X	c.271T>C	p.(Tyr91His)	P	PM2, PP4_PM, PP3, PM1, PS2	BPES	1			Current study
	X	c.272A>G	p.(Tyr91Cys)	LP	PM2, PP4_PM, PP3, PM1_PP	BPES	1			Current study
		c.292T>G	p.(Trp98Gly)	P	PM2, PS4_PM, PP4_PM, PP3, PM1, PS2	BPES	1	1		Beysen et al., 2008; Duarte et al., 2017
		c.292T>A	p.(Trp98Arg)	P	PM2, PS4, PP4_PM, PP3, PM5_PM, PM1_PP	BPES		2		Nallathambi et al., 2008; Zhao et al., 2024
		c.292T>C	p.(Trp98Arg)	LP	PM2, PP4_PM, PP3, PM5_PM, PM1_PP	BPES		1	rs1057516149
	X	c.298A>C	p.(Asn100His)	LP	PM2, PP4_PM, PP3, PM1, PP1	BPES	1			Current study
		c.298A>G	p.(Asn100Asp)	LP	PM2, PP4_PM, PP3, PM5_PP, PM1_PP	BPES		1		Bunyan & Thomas, 2019
	X	c.300T>A	p.(Asn100Lys)	LP	PM2, PP4_PM, PP3, PM1_PP, PP1	BPES	1			Current study
		c.303C>A	p.(Ser101Arg)	P	PM2, PP4_PM, PM1, PS3, PP1	BPES	1			Beysen et al., 2008
		c.303C>G	p.(Ser101Arg)	LP	PM2, PP4_PM, PP3, PM5_PM, PM1_PP	BPES		1	rs1057516151
		c.305T>C	p.(Ile102Thr)	P	PM2, PP4_PM, PM1, PS3, PM6	BPES	1			Beysen et al., 2008
		c.307C>T	p.(Arg103Cys)	P	PM2, PS4_PM, PP4_PM, PP3, PM1, PM6	BPES with POI		4		Beysen et al., 2008; Chacón-Camacho et al., 2019; F. Li et al., 2021; Y. Wang et al., 2022
		c.308G>A	p.(Arg103His)	P	PM2, PP4_PM, PP3, PM5_PM, PM1_PP, PP1_PS	BPES		2	rs1057516152	H. Li & Gu, 2018
	X	c.308G>C	p.(Arg103Pro)	LP	PM2, PP4_PM, PP3, PM5_PM, PM1_PP	BPES	1			Current study
		c.308G>T	p.(Arg103Leu)	LP	PM2, PP4_PM, PP3, PM5_PM, PM1_PP	BPES		1	rs1057516152
		c.311A>C	p.(His104Pro)	LP	PM2, PP4_PM, PP3, PM5_PM, PM1_PP	BPES		1		F. Li et al., 2021
		c.311A>G	p.(His104Arg)	P	PM2, PS4, PS4_PM, PP4_PM, PP3, PM1_PP, PM6	BPES		4	rs1057516153	Bunyan & Thomas, 2019; Nuovo et al., 2016; Udar et al., 2003
		c.313A>C	p.(Asn105His)	LP	PM2, PP4_PM, PP3, PM1_PP	BPES		2		Duarte et al., 2017
		c.314A>G	p.(Asn105Ser)	LP	PM2, PP4_PM, PM1_PP, PS3_PP	BPES		1	CA354706787
		c.316C>T	p.(Leu106Phe)	P	PM2, PS4, PS4_PP, PP4_PM, PM1_PP	BPES	1	2	rs1057516156	De Baere et al., 2003; Meng et al., 2022
		c.317T>C	p.(Leu106Pro)	P	PM2, PP4_PM, PM1, PS3	BPES	1			Beysen et al., 2008
		c.319A>G	p.(Ser107Gly)	LP	PM2, PP4_PM, PP3, PM1_PP	BPES		1	rs1057516157
		c.320G>A	p.(Ser107Asn)	P	PM2, PS4_PP, PP4_PM, PM1, PS3	BPES	1	1		F. Li et al., 2021; Current study
		c.323T>C	p.(Leu108Pro)	LP	PM2, PS4, PP4_PM, PM1_PP	BPES		1		Nallathambi et al., 2008
		c.326A>T	p.(Asn109Ile)	LP	PM2, PP4_PM, PP3, PM1_PP	BPES		1		Y. Wang et al., 2022
		c.327C>A	p.(Asn109Lys)	P	PM2, PS4_PP, PP4_PM, PM1, PS3	BPES	2			De Baere et al., 2003; Current study
		c.331T>C	p.(Cys111Arg)	LP	PM2, PP4_PM, PP3, PP1	BPES		1		Y. Wang et al., 2022
	X	c.334T>A	p.(Phe112Ile)	LP	PM2, PP4_PM, PP3, PM1	BPES	1			Current study
		c.335T>A	p.(Phe112Tyr)	LP	PM2, PP4_PM, PP3, PM1_PP, PP1	BPES		1		F. Li et al., 2021
		c.340A>G	p.(Lys114Glu)	P	PM2, PS4, PP4_PM, PP3, PM1_PP, PP1_PM	BPES with POI and infertillity		2	rs1057516159	J.-Y. Fan et al., 2011
		c.370A>G	p.(Lys124Glu)	LP	PM2, PP4_PM, PP3, PM1_PP	BPES		1		Ye et al., 2011
		c.374G>A	p.(Gly125Asn)	LP	PM2, PP4_PM, PP3, PM1_PP, PM6	BPES		1		F. Li et al., 2021
	X	c.377A>T	p.(Asn126Ile)	LP	PM2, PP4_PM, PP3, PM1_PP	BPES	1			Current study
		c.378C>A	p.(Asn126Lys)	P	PM2, PP4_PM, PP3, PM1_PP, PP1_PS	BPES		1		F. Li et al., 2021
		c.382T>G	p.(Trp128Gly)	P	PM2, PS4, PS4_PP, PP4_PM, PP3	BPES		2		F. Li et al., 2021; Meng et al., 2022
		c.383G>T	p.(Trp128Leu)	LP	PM2, PP4_PM, PP3, PS3_PP, PP1	BPES		1		Zhao et al., 2024
		c.384G>T	p.(Trp128Cys)	LP	PM2, PS4_PP, PP4_PM, PP3, PM1	BPES with POI	1	1		Eskenazi et al., 2021; Current study
		c.389T>C	p.(Leu130Pro)	LP	PM2, PP4_PM, PP3, PM5_PP, PM1_PP	BPES		1	rs1057516160	Bunyan & Thomas, 2019
		c.389T>A	p.(Leu130Gln)	LP	PM2, PP4_PM, PP3, PM1_PP	BPES		1	rs1057516160
		c.430G>T	p.(Arg144Trp)	LP	PM2_PP, PP4_PM, PP3, PM1_PP, PP1	BPES		1		Zhang et al., 2013
		c.578A>G	p.(Lys193Arg)	LP	PM2, PS4_PM, PP4_PM, PM6	BPES	2	1	rs1057516162	Current study
		c.644A>G	p.(Tyr215Cys)	P	PM2, PS4_PM, PP4_PM, PS3, PP1_PM	BPES	1	9		F. Li et al., 2021; Krepelova et al., Kumar et al., 2004; 2016; Nallathambi et al., 2008; Y. Wang et al., 2022; Current study
		c.650C>G	p.(Ser217Cys)	P	PM2, PS4, PS4_PM, PP4_PM, PM5, PS3, PP1_PM	BPES	1	4		Duarte et al., 2017; Haghighi et al., 2012; Nallathambi et al., 2008; J. Wang et al., 2007; Current study
		c.650C>T	p.(Ser217Phe)	P	PM2, PS4_PM, PP4_PM, PS3, PP1_PM	BPES with POI	3	3		Bunyan & Thomas, 2019; De Baere et al., 2001; Y. Wang et al., 2022; Current study
		c.656A>T	p.(Gln219Leu)	VUS	PM2, PP4_PM	BPES		1	rs1057516169
		c.718G>T	p.(Gly240Cys)	VUS	PM2, PP4_PM, BP4, PP1	BPES		1		Bunyan & Thomas, 2019
		c.818C>T	p.(Ser273Leu)	LP	PM2, PS4_PP, PP4_PM, PM6	BPES		2		Bunyan & Thomas, 2019; Chacón-Camacho et al., 2019
		c.931C>T	p.(His311Tyr)	LP	PM2, PP4_PM, BP4, PS3_PP, PP1_PM	BPES		1		L. Zhou et al., 2018
		c.1068G>C	p.(Met356Ile)	VUS	PM2_PP, PP4_PM, PP1	BPES		1		S. Wang et al., 2022
In-frame indels	X	c.142_173delinsGCGCT	p.(Lys48_Ser58delinsAlaLeu)	LP	PM2, PP4_PM, PM4_PM, PM6	BPES	1			Current study
		c.173_175dup	p.(Ser58dup)	LP	PM2, PP4_PM, PM4_PP	BPES with POI		1		Meng et al., 2022
		c.178_192dup	p.(Val60_Ala64dup)	LP	PM2, PS4_PP, PP4_PM, PM4_PM, PP1	BPES	1	1		Bunyan & Thomas, 2019; De Baere et al., 2001
		c.184_198dup	p.(Leu62_Ala66dup)	LP	PM2, PP4_PM, PM4_PM	BPES		1	rs1057516143
	X	c.191_233delins43	p.(Ala64_Ser78delins15)	LP	PM2, PP4_PM, PM4_PM	BPES	1			Current study
	X	c.214_216del	p.(Glu72del)	LP	PM2, PS4_PP, PP4_PM, PM4_PP, PM6	BPES	2			Current study
		c.253_255del	p.(Ile85del)	LP	PM2, PP4_PM, PM4_PP	BPES	1			De Baere et al., 2001
		c.283_288del	p.(Lys95_Lys96del)	LP	PM2, PP4_PM, PM4_PM	BPES	1			Beysen et al., 2008
		c.313_315del	p.(Asn105del)	LP	PM2, PS4_PM, PP4_PM, PM4_PP, PM6	BPES	1	4	rs1057516154	Bunyan & Thomas, 2019; Zheng et al., 2022; Current study
		c.314_319del	p.(Asn105_Leu106del)	LP	PM2, PP4_PM, PM4_PM	BPES		1	rs1057516155
		c.338_340del	p.(Ile113del)	LP	PM2, PS4_PP, PP4_PM, PM4_PP	BPES	1	1		Bunyan & Thomas, 2019; Current study
		c.663_692dup	p.(Ala225_Ala234dup)	P	PM2, PS4_PM, PP4_PM, PM4_PM, PS3, PP1_PS	BPES	21	13	rs764243782	Beysen et al., 2008; Chacón-Camacho et al., 2019; De Baere et al., 2001, 2003; Jiang et al., 2013; Kaur et al., 2011; Krepelova et al., 2016; Li et al., 2009; Y. Wang et al., 2022; Current study
		c.664_693dup	p.(Ala225_Ala234dup)	P	PM2, PS4_PM, PP4_PS, PM4_PM, PP1	BPES with primary amenorrhoea		5		Ni et al., 2010; Nuovo et al., 2016; Tang et al., 2006
	X	c.666_698dup	p.(Ala224_Ala234dup)	P	PM2, PP4_PM, PM4_PM, PS3, PM6	BPES	1			Current study
		c.668_703dup	p.(Ala223_Ala234dup)	LP	PM2, PP4_PS, PM4_PM	BPES with ovarian dysfunction		1		Raile et al., 2005
		c.672delins25	p.(Ala227_Ala234dup)	P	PM2, PS4_PP, PP4_PM, PM4_PM, PP1_PM	BPES with oligomenorrhoea	2			De Baere et al., 2001; Current study
		c.672_701delins30	p.(Ala234_Gly235delinsAAAAAAAAGA)	P	PM2, PP4_PM, PM4_PM, PP1_PS	BPES		1		Rong et al., 2021
		c.672_701dup	p.(Ala225_Ala234dup)	P	PM2, PS4, PS4_PM, PP4_PM, PM4_PM, PS2	BPES with POI	69	87	rs387906321	Al et al., 2005; Beysen et al., 2009; Bunyan & Thomas, 2019; Cha et al., 2003; Chacón-Camacho et al., 2019; Crisponi et al., 2001; De Baere et al., 2001, 2003; Dollfus et al., 2003; Duarte et al., 2017; Fan et al., 2012; Jiang et al., 2013; Kaur et al., 2011; Kraoua et al., 2010; Krepelova et al., 2016; Li et al., 2009; Mari et al., 2006; Meng et al., 2022; Nallathambi et al., 2007, 2008; Ramírez…
		c.674_703dup	p.(Ala225_Ala234dup)	LP	PM2, PP4_PM, PM4_PM	BPES		1	rs1057516173
		c.675_690delinsT	p.(Ala230_Ala234del)	P	PM2, PP4_PM, PM4_PM, PP1_PS	BPES		1		Xue et al., 2015
		c.684_698dup	p.(Ala230_Ala234dup)	LP	PM2, PP4_PM, PM4_PM	BPES with POI		2		Nallathambi, Moumné, et al., 2007; Y. Wang et al., 2022
		c.684_698trip	p.(Ala225_Ala234dup)	P	PM2, PP4_PM, PM4_PM, PP1_PS	BPES	1			De Baere et al., 2003
		c.695_696ins33	p.(Ala224_Ala234dup)	LP	PM2, PS4_PP, PP4_PM, PM4_PM, PP1_PM	BPES	1	1		J. Fan et al., 2012; Current study
		c.696_728dup	p.(Ala233_Ala243dup)	P	PM2, PS4, PP4_PM, PM4_PM, PP1_PS	BPES		1		Xu et al., 2009
		c.700_701ins30	p.(Ala234delins11)	LP	PM2, PP4_PM, PM4_PM	BPES		1	rs1553752849
	X	c.701_702ins30	p.(Ala225_Ala234dup)	LP	PM2, PP4_PM, PM4_PM	BPES	1			Current study
		c.701_702ins39	p.(Ala222_Ala234dup)	LP	PM2, PS4_PP, PP4_PM, PM4_PM, PP1	BPES	1	1		Beysen et al., 2008; Krepelova et al., 2016
		c.1127_*8delinsCG	p.(Leu376delins153)	LP	PM2, PP4_PM, PM4_PM	BPES	1			Beysen et al., 2008
Stop loss		c.1129dup	p.(*377Leuext*156)	LP	PM2, PS4_PM, PP4_PM, PM4_PM, PM6	BPES	3	1		De Baere et al., 2003; D. Li et al., 2009; Current study
	X	c.1130G>C	p.(*377Serext*31)	LP	PM2, PS4_PP, PP4_PM, PM4_PM	BPES with POI	2			Current study
	X	c.1331A>G	p.(*377Trpext*31)	LP	PM2, PP4_PM, PM4_PM, PM6	BPES	1			Current study
