## Supplemental Table 4 for "Variant curation of the largest compendium of *FOXL2* coding and non-coding sequence and structural variants in BPES"

### Sheet: Blad1
	Forward primer	Reverse primer
FOXL2-A	tgtaaaacgacggccagtGCGACAGGAGCTTAGGA	caggaaacagctatgaccCAGTCTGGCTTCCTCAACA
FOXL2-B	tgtaaaacgacggccagtGCATAGGGCATGGGTGAG	caggaaacagctatgaccGTACATCATCGCGAAGTTCC
FOXL2-C	tgtaaaacgacggccagtGCCAGCCCTTCTTATTCTTC	caggaaacagctatgaccAGTTTGAGACTTGGCCGTAA
